# Why some countries but not others? Urbanisation, GDP and endemic disease predict global SARS-CoV-2 excess mortality patterns

**DOI:** 10.1101/2023.08.06.23293729

**Authors:** Nicholas M. Fountain-Jones, Michael Charleston, Emily Flies, Scott Carver, Luke Yates

## Abstract

The global impact of the SARS-CoV-2 pandemic has been uneven, with some regions experiencing significant excess mortality while others have been relatively unaffected. Yet factors which predict this variation remain enigmatic, particularly at large spatial scales. We used spatially explicit Bayesian models that integrate socio-demographic and endemic disease data at the country level to provide robust global estimates of excess SARS-CoV-2 mortality (P scores) for the years 2020 and 2021. We find that gross domestic product (GDP), spatial patterns and urbanization are strong predictors of excess mortality, with countries characterized by low GDP but high urbanization experiencing the highest levels of excess mortality. Intriguingly, we also observed that the prevalence of malaria and human immunodeficiency virus (HIV) are associated with country-level SARS-CoV-2 excess mortality in Africa and the Western Pacific, whereby countries with low HIV prevalence but high malaria prevalence tend to have lower levels of excess mortality. While these associations are correlative in nature at the macro-scale, they emphasize that patterns of endemic disease and socio-demographic factors are needed to understand the global dynamics of SARS-CoV-2.
