## Appendix S1 for "Why some countries but not others? Urbanisation, GDP and endemic disease predict global SARS-CoV-2 excess mortality patterns"

### Sheet: Sheet1
country	reg	cntry
Algeria	Afri	Algr
Angola	Afri	Angl
Benin	Afri	Benn
Burkina Faso	Afri	BrkF
Burundi	Afri	Brnd
Botswana	Afri	Btsw
Cabo Verde	Afri	CbVr
Chad	Afri	Chad
Cameroon	Afri	Cmrn
Comoros	Afri	Cmrs
Central African Republic	Afri	CnAR
Congo	Afri	Cong
Democratic Republic of the Congo	Afri	DRotC
Equatorial Guinea	Afri	EqtG
Eritrea	Afri	Ertr
Eswatini	Afri	Eswt
Ethiopia	Afri	Ethp
Gabon	Afri	Gabn
Gambia	Afri	Gamb
Ghana	Afri	Ghan
Guinea-Bissau	Afri	Gn-B
Guinea	Afri	Guin
Kenya	Afri	Keny
Liberia	Afri	Libr
Lesotho	Afri	Lsth
Mali	Afri	Mali
Malawi	Afri	Malw
Madagascar	Afri	Mdgs
Mauritania	Afri	Mrtn
Mauritius	Afri	Mrts
Mozambique	Afri	Mzmb
Namibia	Afri	Namb
Niger	Afri	Niger
Nigeria	Afri	Nigeri
Rwanda	Afri	Rwnd
Senegal	Afri	Sngl
Sierra Leone	Afri	SrrL
Sao Tome and Principe	Afri	STaP
South Africa	Afri	SthA
South Sudan	Afri	SthS
Seychelles	Afri	Sych
Togo	Afri	Togo
Uganda	Afri	Ugnd
United Republic of Tanzania	Afri	URoT
Zambia	Afri	Zamb
Zimbabwe	Afri	Zmbb
Antigua and Barbuda	Amer	AnaB
Argentina	Amer	Argn
Bolivia (Plurinational State of)	Amer	B(So
Belize	Amer	Belz
Bahamas	Amer	Bhms
Barbados	Amer	Brbd
Bermuda	Amer	Brmd
British Virgin Islands	Amer	BrVI
Brazil	Amer	Brzl
Canada	Amer	Cand
Chile	Amer	Chil
Colombia	Amer	Clmb
Costa Rica	Amer	CstR
Cuba	Amer	Cuba
Dominican Republic	Amer	DmnR
Ecuador	Amer	Ecdr
El Salvador	Amer	ElSl
Grenada	Amer	Grnd
Guatemala	Amer	Gtml
Guyana	Amer	Guyn
Haiti	Amer	Hait
Honduras	Amer	Hndr
Jamaica	Amer	Jamc
Mexico	Amer	Mexc
Nicaragua	Amer	Ncrg
Panama	Amer	Panm
Peru	Amer	Peru
Paraguay	Amer	Prgy
Puerto Rico	Amer	PrtR
Saint Lucia	Amer	SntL
Suriname	Amer	Srnm
Saint Vincent and the Grenadines	Amer	SVatG
Trinidad and Tobago	Amer	TraT
Uruguay	Amer	Urgy
United States of America	Amer	USoA
United States Virgin Islands	Amer	USVI
Venezuela (Bolivarian Republic of)	Amer	V(Ro
Afghanistan	EMed	Afgh
Bahrain	EMed	Bhrn
Djibouti	EMed	Djbt
Egypt	EMed	Egyp
Iran (Islamic Republic of)	EMed	I(Ro
Iraq	EMed	Iraq
Jordan	EMed	Jrdn
Kuwait	EMed	Kuwt
Lebanon	EMed	Lbnn
Libya	EMed	Liby
Morocco	EMed	Mrcc
Oman	EMed	Oman
occupied Palestinian territory, including east Jerusalem	EMed	oPtieJ
Pakistan	EMed	Pkst
Qatar	EMed	Qatr
Saudi Arabia	EMed	SdAr
Somalia	EMed	Soml
Sudan	EMed	Sudn
Syrian Arab Republic	EMed	SyAR
Tunisia	EMed	Tuns
United Arab Emirates	EMed	UnAE
Yemen	EMed	Yemn
Albania	Euro	Albn
Andorra	Euro	Andr
Armenia	Euro	Armn
Austria	Euro	Austr
Azerbaijan	Euro	Azrb
Belgium	Euro	Blgm
Bulgaria	Euro	Blgr
Belarus	Euro	Blrs
Bosnia and Herzegovina	Euro	BsaH
Croatia	Euro	Crot
Cyprus	Euro	Cypr
Czechia	Euro	Czch
Denmark	Euro	Dnmr
Estonia	Euro	Estn
Finland	Euro	Fnln
France	Euro	Frnc
Georgia	Euro	Gerg
Greece	Euro	Grec
Germany	Euro	Grmn
Hungary	Euro	Hngr
Iceland	Euro	Icln
Ireland	Euro	Irln
Israel	Euro	Isrl
Italy	Euro	Itly
Kyrgyzstan	Euro	Kyrg
Kazakhstan	Euro	Kzkh
Latvia	Euro	Latv
Lithuania	Euro	Lthn
Luxembourg	Euro	Lxmb
Malta	Euro	Malt
Montenegro	Euro	Mntn
Monaco	Euro	Monc
North Macedonia	Euro	NrtM
Norway	Euro	Nrwy
Netherlands	Euro	Nthr
Poland	Euro	Plnd
Portugal	Euro	Prtg
Romania	Euro	Romn
Republic of Moldova	Euro	RpoM
Russian Federation	Euro	RssF
Serbia	Euro	Serb
Slovakia	Euro	Slvk
Slovenia	Euro	Slvn
San Marino	Euro	SnMr
Spain	Euro	Span
Sweden	Euro	Swdn
Switzerland	Euro	Swtz
The United Kingdom	Euro	ThUK
Tajikistan	Euro	Tjks
Turkey	Euro	Trky
Ukraine	Euro	Ukrn
Uzbekistan	Euro	Uzbk
Bhutan	SEAs	Bhtn
Bangladesh	SEAs	Bngl
India	SEAs	Indi
Indonesia	SEAs	Indn
Maldives	SEAs	Mldv
Myanmar	SEAs	Mynm
Nepal	SEAs	Nepl
Sri Lanka	SEAs	SrLn
Thailand	SEAs	Thln
Australia	WPac	Astrl
Brunei Darussalam	WPac	BrnD
China	WPac	Chin
Fiji	WPac	Fiji
Guam	WPac	Guam
Japan	WPac	Japn
Malaysia	WPac	Mlys
Mongolia	WPac	Mngl
Northern Mariana Islands (Commonwealth of the)	WPac	NMI(ot
New Zealand	WPac	NwZl
Philippines	WPac	Phlp
Papua New Guinea	WPac	PpNG
Republic of Korea	WPac	RpoK
Singapore	WPac	Sngp
Viet Nam	WPac	VtNm
